# Identifying selective predictors of ADHD, Oppositional Defiant and Conduct Disorder onset in early adolescence with optimized deep learning

**DOI:** 10.1101/2023.08.19.23294322

**Authors:** Nina de Lacy, Michael J. Ramshaw

## Abstract

**Introduction:** The externalizing disorders of ADHD, Oppositional Defiant Disorder (ODD) and Conduct Disorder (CD) exhibit a strong uptick in incidence in late childhood to become some of the most common mental health conditions in adolescence and strong predictors of adult psychopathology. While treatable, substantial diagnostic overlap exists among the externalizing disorders, complicating intervention planning. Thus, early adolescence is a period of considerable interest in understanding which factors predict the onset of externalizing disorders and disambiguating those that may differentially predict the development of ADD versus (vs) ODD and CD.

**Materials and Methods:** Here, we analyzed 5,777 multimodal candidate predictors collected from children age 9-10 yrs and their parents in the ABCD cohort spanning demographics; developmental and medical history; physiologic function; academic performance; social, physical and cultural environment; activities of everyday life, substance use and cortical and subcortical brain structure, volumetrics, connectivity and function to predict the future onset of ADHD, ODD and CD at 2-year follow-up. We used deep learning optimized with an innovative AI algorithm that jointly optimizes model training and performs automated feature selection to construct prospective, individual-level predictions of illness onset in this high-dimension data. Additional experiments furnished predictive models of all prevailing cases at 11-12 yrs and examined relative predictive performance when candidate predictors were restricted to only neural metrics derived from MRI.

**Results:** Multimodal models achieved strong, consistent performance with ∼86-97% accuracy, 0.919-0.996 AUROC and ∼82-97% precision and recall in testing in held-out, unseen data. In neural-only models, predictive performance dropped substantially but nonetheless accuracy and AUROC of ∼80% were achieved. Parent aggressive and externalizing traits uniquely differentiated the onset of ODD while structural MRI metrics in the limbic system specifically predicted the onset of CD. Psychosocial measures of sleep disorders, parent mental health and behavioral traits and school performance proved valuable across all disorders but cognitive and non-neural physiologic metrics were never selected. In neural-only models, structural and functional MRI metrics in subcortical regions and cortical-subcortical connectivity were emphasized over task fMRI or diffusion measures. Overall, we identified a strong correlation between accuracy and final predictor importance.

**Conclusions:** Deep learning optimized with AI can generate highly accurate individual-level predictions of the onset of early adolescent externalizing disorders using multimodal features. Analysis of 5,777 multimodal candidate predictors highlighted psychosocial predictors related to sleep disorders, school performance and parent mental health and behavioral traits over other feature types. While externalizing disorders are frequently co-morbid in adolescents, certain predictors appeared specific to the onset of ODD or CD vs ADHD with structural MRI metrics in the limbic system offering particular promise in identifying children at risk for the onset of CD, a highly disabling disorder. The strong observed correlation between predictive accuracy and final predictor importance suggests that principled, data-driven searches for impactful predictors may facilitate the construction of robust, individual-level models in high-dimension data. To our knowledge, this is the first machine learning study to predict the onset of all three major adolescent externalizing disorders with the same design and participant cohort to enable direct comparisons, analyze >200 multimodal features and include as many types of neuroimaging metrics. Future work to test our observations in external validation data will help further test the generalizability of these findings.
