## Supplementary Table 3a for "Identifying selective predictors of ADHD, Oppositional Defiant and Conduct Disorder onset in early adolescence with optimized deep learning"

### Sheet: Supp_Table_3a
Supplementary Table 3a: Coarse Feature Selection for ADHD New Onset Cases
Feature	Coefficient	Details
abcd_ssphp01_sds_p_ss_total	0.552069	Total Score (Sum of 6 Factors): sds_p_ss_dims + sds_p_ss_sbd + sds_p_ss_da + sds_p_ss_swtd + sds_p_ss_does + sds_p_ss_shy; Validation: All items must be answered
tfmri_sacsvcg_bscs_inflatvtrh	0.317218	Mean beta weight for SST correct stop versus correct go contrast in ASEG ROI right-inf-lat-vent
tfmri_saasvcg_bcdk_tvtplh	0.294202	Mean beta weight for SST any stop versus correct go contrast in APARC ROI lh-transversetemporal
tfmri_saasvcg_bcdk_pcnrh	0.288251	Mean beta weight for SST any stop versus correct go contrast in APARC ROI rh-pericalcarine
smri_t1ww02_cdk_locclh	0.215969	Average T1 intensity of white matter voxels 0.2 mm from the white matter surface for APARC ROI lh-lateraloccipital
dmdtifp1_650	0.190028	Average fractional anisotropy within parcellation of cortical gray matter associated with cortical ROI right-caudal anterior cingulate
tfmri_ma_alvcr_b_scs_ayrh	0.189993	Beta weight for MID all anticipation of large reward versus small reward contrast in ASEG ROI right-amygdala
tfmri_ma_acdn_b_scs_4thvl	0.178071	Beta weight for MID all anticipation of reward versus neutral contrast in ASEG ROI 4th-ventricle
tfmri_saigvcg_bscs_aalh	0.167043	Mean beta weight for SST incorrect go versus correct go contrast in ASEG ROI left-accumbens-area
tfmri_ma_lpvnfb_b_scs_ivlh	0.141973	Beta weight for MID all loss positive versus negative feedback contrast in ASEG ROI left-inf-lat-vent
rsfmri_cor_ngd_sa_scs_pllh	0.137073	Average correlation between salience network and ASEG ROI left-pallidum
dibf01_kbi_p_c_mh_sa	0.123578	Has your child ever received mental health or substance abuse services?/ ¬øSu ni√±o(a) ha recibido alguna vez servicios de salud mental o para el abuso de sustancias?
tfmri_ma_alvcr_b_scs_csf	0.1233	Beta weight for MID all anticipation of large reward versus small reward contrast in ASEG ROI csf
abcd_asrs01_asr_scr_external_t	0.104678	Externalizing Problems ASR Syndrome Scale (t-score)
tfmri_sa_beta_maxtrans	0.0902573	Maximum framewise translation in mm
smri_thick_cdk_trvtmrh	0.078744	Cortical thickness in mm of APARC ROI rh-transversetemporal
rsfmri_cor_ngd_scs_meanrot	0.0757706	Average framewise rotation in radians
tfmri_sacgvf_bcdk_laobofrrh	0.0694073	Mean beta weight for SST correct go versus fixation contrast in APARC ROI rh-lateralorbitofrontal
tfmri_ma_asrvn_b_scs_4thvl	0.0663375	Beta weight for MID all anticipation of small reward versus neutral contrast in ASEG ROI 4th-ventricle
tfmri_sacgvf_bcdk_mobofrlh	0.0526034	Mean beta weight for SST correct go versus fixation contrast in APARC ROI lh-medialorbitofrontal
abcd_asrs01_asr_scr_avoidant_t	0.0437925	Avoidant Personality Problems ASR DSM-5-Oriented Scale (t-score)
rsfmri_c_ngd_meanrot	0.0385957	Average framewise rotation in radians
dibf01_kbi_p_conflict_2_Some conflic	0.0382105	No information available, probable OHE variable
abcd_fhxssp01_famhx_ss_moth_prob_prf_p	0.0305746	mother been to a doctor or counselor due to emotional/mental problem
abcd_asrs01_asr_scr_totprob_t	0.0297914	Total Problems ASR Syndrome Scale (t-score)
abcd_rhds01_reshist_addr1_coi_c5_he_met	0.0292347	Child Opportunity Levels, health and environment domain, metro-normed: Metro-normed Child Opportunity Levels (from ''very low'' to ''very high'') for the health and environment domain.
dhx01_devhx_22_3_p	0.0285305	Has your child ever wet the bed at night?/ ¬øAlguna vez su ni√±o(a) se ha orinado en la cama por la noche?
abcd_mx01_medhx_1a	0.0233546	During the past year, has your child been to see a doctor, nurse, nurse practitioner, dentist, or any other health professional like that, OTHER than for regular checkups? /En el √∫ltimo a√±o? / ¬øsu ni√±o(a) ha visto a un m√©dico, enfermero(a), dentista o alg√∫n otro profesional similar de la salud, por alg√∫n motivo distinto a sus chequeos peri√≥dicos?
abcd_ssphp01_sds_p_ss_does	0.0196793	Disorders of Excessive Somnolence (DOES) SUM: sleepdisturb22_p + sleepdisturb23_p + sleepdisturb24_p + sleepdisturb25_p + sleepdisturb26_p; Validation: All items must be answered
abcd_mx01_medhx_1b	0.0145922	has your child been to see a doctor, nurse, nurse practitioner, dentist, or any other health professional like that, OTHER than for regular checkups. What about the rest of his/her life before the past year? / ¬øY durante el resto de su vida antes del √∫ltimo a√±o?
tfmri_saisvcg_bcdk_lglh	0.012406	Mean beta weight for SST incorrect stop versus correct go contrast in APARC ROI lh-lingual
abcd_fhxssp01_famhx_ss_momdad_nrv_p	0.0123379	Either parent with nerves/nervous breakdown problem
tfmri_saigvis_bcdk_laobofrlh	0.00673212	Mean beta weight for SST incorrect go versus incorrect stop contrast in APARC ROI lh-lateralorbitofrontal
abcd_rhds01_reshist_state_mj_laws_2_medical	0.0019934	No information available, probable OHE variable
abcd_fhxssp01_famhx_ss_moth_prob_dprs_p	0.00130935	mother depression problem
tfmri_saisvcg_bcdk_tvtplh	5.45e-06	Mean beta weight for SST incorrect stop versus correct go contrast in APARC ROI lh-transversetemporal
abcd_ehis01_ehi_y_ss_scoreb_1_right handed	-0.000319477	Handedness score rating
tfmri_sacsvis_bscs_lavtelh	-0.00676928	Mean beta weight for SST correct stop versus incorrect stop contrast in ASEG ROI left-lateral-ventricle
dibf01_kbi_p_c_best_friend_len_3_More than 3	-0.00765166	No information available, probable OHE variable
abcd_sscey01_crpbi_y_ss_caregiver	-0.0183852	CRPBI - Acceptance Subscale Mean of Report by Secondary Caregiver by youth: (crpbi_caregiver12_y + crpbi_caregiver13_y + crpbi_caregiver14_y + crpbi_caregiver15_y + crpbi_caregiver16_y)/5; Validation: Minimum of four items answered
tfmri_ma_acvn_b_cds_smgrh	-0.0501883	Beta weight for MID all anticipation of loss versus neutral contrast in APARC ROI rh-supramarginal
pdem02_demo_prnt_prtnr_bio	-0.0516098	Is your partner the child's biological parent? ¬øSu pareja es el padre o la madre biol√≥gico(a) del ni√±o o de la ni√±a?
tfmri_ma_rpvnfb_b_scs_cwmrh	-0.0709361	Beta weight for MID all reward positive versus negative feedback contrast in ASEG ROI right-cerebellum-white-matter
dibf01_kbi_p_how_well_c_school_1_Very well/ M	-0.0897803	No information available, probable OHE variable
tfmri_ma_rpvnfb_b_scs_aalh	-0.096458	Beta weight for MID all reward positive versus negative feedback contrast in ASEG ROI left-accumbens-area
dibf01_kbi_p_grades_in_school_1_A's / Excell	-0.100416	No information available, probable OHE variable
tfmri_sacsvis_bcdk_ihcgelh	-0.107736	Mean beta weight for SST correct stop versus incorrect stop contrast in APARC ROI lh-isthmuscingulate
tfmri_sacsvcg_bcdk_psopelh	-0.117469	Mean beta weight for SST correct stop versus correct go contrast in APARC ROI lh-parsopercularis
abcd_sscep01_psb_p_ss_mean	-0.132078	Prosocial Behavior Subscale Mean of Parent Report on Youth: (prosocial_q1_p + prosocial_q2_p + prosocial_q3_p)/3; Validation: Minimum of two items answered
tfmri_sacsvis_bcdk_cdmdfrlh	-0.146506	Mean beta weight for SST correct stop versus incorrect stop contrast in APARC ROI lh-caudalmiddlefrontal
rsfmri_cor_ngd_vta_scs_vtdcrh	-0.202945	Average correlation between ventral attention network and ASEG ROI right-ventraldc
tfmri_saasvcg_bcdk_psopelh	-0.213661	Mean beta weight for SST any stop versus correct go contrast in APARC ROI lh-parsopercularis
smri_t1w_scs_bstem	-0.387175	Average intensity of the normalized T1-weighted image within ASEG ROI Brain-Stem
tfmri_ma_acvn_b_cds_iftprh	-0.421459	Beta weight for MID all anticipation of loss versus neutral contrast in APARC ROI rh-inferiortemporal
