## Supplementary Table 3b for "Identifying selective predictors of ADHD, Oppositional Defiant and Conduct Disorder onset in early adolescence with optimized deep learning"

### Sheet: Supp_Table_3b
Supplementary Table 3b: Coarse Feature Selection for ODD New Onset Cases
Feature	Coefficient	Details
rsfmri_cor_ngd_sa_scs_cdelh	0.419231	Average correlation between salience network and ASEG ROI left-caudate
rsfmri_cor_ngd_fopa_scs_crcxrh	0.278357	Average correlation between fronto-parietal network and ASEG ROI right-cerebellum-cortex
rsfmri_cor_ngd_sa_scs_hplh	0.266506	Average correlation between salience network and ASEG ROI left-hippocampus
rsfmri_cor_ngd_none_scs_ptlh	0.233659	Average correlation between "none" network and ASEG ROI left-putamen
abcd_ssphp01_sds_p_ss_swtd	0.222554	Sleep-Wake transition Disorders (SWTD) SUM: sleepdisturb6_p + sleepdisturb7_p + sleepdisturb8_p + sleepdisturb12_p + sleepdisturb18_p + sleepdisturb19_p; Validation: All items must be answered
dibf01_kbi_p_c_mh_sa	0.193603	Has your child ever received mental health or substance abuse services?/ ¬øSu ni√±o(a) ha recibido alguna vez servicios de salud mental o para el abuso de sustancias?
rsfmri_cor_ngd_dsa_scs_aglh	0.169374	Average correlation between dorsal attention network and ASEG ROI left-amygdala
abcd_ssphp01_sds_p_ss_total	0.164462	Total Score (Sum of 6 Factors): sds_p_ss_dims + sds_p_ss_sbd + sds_p_ss_da + sds_p_ss_swtd + sds_p_ss_does + sds_p_ss_shy; Validation: All items must be answered
rsfmri_cor_ngd_scs_meanrot	0.146607	Average framewise rotation in radians
abcd_lt01_site_id_l_4_LIBR	0.135771	No information available, probable OHE variable
rsfmri_cor_ngd_cerc_scs_crcxrh	0.127533	Average correlation between cingulo-opercular network and ASEG ROI right-cerebellum-cortex
rsfmri_cor_ngd_dsa_scs_thprh	0.122692	Average correlation between dorsal attention network and ASEG ROI right-thalamus-proper
rsfmri_cor_ngd_smh_scs_aglh	0.110999	Average correlation between sensorimotor hand network and ASEG ROI left-amygdala
abcd_asrs01_asr_scr_external_t	0.106612	Externalizing Problems ASR Syndrome Scale (t-score)
abcd_fhxssp01_famhx_ss_moth_prob_prf_p	0.0968618	mother been to a doctor or counselor due to emotional/mental problem
abcd_asrs01_asr_scr_aggressive_t	0.0796167	Aggressive Behavior ASR Syndrome Scale (t-score)
pdem02_demo_prnt_16	0.0759725	Was anyone in your child's family born outside of the United States? By your child's family, I mean you, your child's father (or mother if talking to father) or your child's maternal or paternal grandparents. ¬øHubo alguien en la familia de su ni√±o(a) que naci√≥ fuera de los Estados Unidos? Por la familia de su ni√±o(a), me refiero a usted, al padre de su ni√±o(a) (o madre si habla con su padre)…
abcd_sst02_tfmri_sst_all_beh_crlg_rt	0.0610334	Rate of correct "Go" trials answered late
abcd_fhxssp01_famhx_ss_moth_prob_dprs_p	0.0604698	mother depression problem
rsfmri_cor_ngd_sa_scs_pllh	0.0598541	Average correlation between salience network and ASEG ROI left-pallidum
rsfmri_cor_ngd_fopa_scs_aalh	0.0512857	Average correlation between fronto-parietal network and ASEG ROI left-accumbens-area
abcd_mhy02_pps_y_ss_number	0.0438258	Prodromal Psychosis Scale: Number of Yes Responses Sum: prodromal_1_y, prodromal_2_y, prodromal_3_y, prodromal_4_y, prodromal_5_y, prodromal_6_y, prodromal_7_y, prodromal_8_y, prodromal_9_y, prodromal_10_y, prodromal_11_y, prodromal_12_y, prodromal_13_y, prodromal_14_y, [prodromal_15_y, prodromal_16_y, prodromal_17_y], prodromal_18_y, prodromal_19_y], prodromal_20_y], prodromal_21_y; No minimum n…
dibf01_kbi_p_conflict_2_Some conflic	0.0429654	No information available, probable OHE variable
abcd_asrs01_asr_scr_inattention_t	0.0399065	Inattention ASR DSM-5-Oriented Scale (t-score)
rsfmri_cor_ngd_dsa_scs_ptlh	0.038788	Average correlation between dorsal attention network and ASEG ROI left-putamen
pdem02_demo_yrs_2_2_Not very No	0.0384042	No information available, probable OHE variable
abcd_ysu02_tlfb_mj	0.0318088	Have you heard of ____ marijuana, weed, pot, blunts, dabs, marijuana drinks or food with marijuana?
dibf01_kbi_p_c_best_friend_len_2_1-2 years /D	0.0273233	No information available, probable OHE variable
dhx01_devhx_22_3_p	0.0270478	Has your child ever wet the bed at night?/ ¬øAlguna vez su ni√±o(a) se ha orinado en la cama por la noche?
abcd_ssphp01_sds_p_ss_does	0.0188717	Disorders of Excessive Somnolence (DOES) SUM: sleepdisturb22_p + sleepdisturb23_p + sleepdisturb24_p + sleepdisturb25_p + sleepdisturb26_p; Validation: All items must be answered
rsfmri_cor_ngd_rst_scs_cderh	0.0177452	Average correlation between retrosplenial temporal network and ASEG ROI right-caudate
abcd_lt01_site_id_l_10_UCSD	0.0169101	No information available, probable OHE variable
abcd_fhxssp01_famhx_ss_momdad_nrv_p	0.0122807	Either parent with nerves/nervous breakdown problem
rsfmri_cor_ngd_vta_scs_aalh	0.011354	Average correlation between ventral attention network and ASEG ROI left-accumbens-area
rsfmri_cor_ngd_dsa_scs_crcxrh	0.00789367	Average correlation between dorsal attention network and ASEG ROI right-cerebellum-cortex
rsfmri_cor_ngd_none_scs_crcxrh	0.00757746	Average correlation between "none" network and ASEG ROI right-cerebellum-cortex
rsfmri_cor_ngd_smh_scs_vtdclh	0.00540277	Average correlation between sensorimotor hand network and ASEG ROI left-ventraldc
rsfmri_cor_ngd_vta_scs_crcxlh	0.00155588	Average correlation between ventral attention network and ASEG ROI left-cerebellum-cortex
rsfmri_cor_ngd_cerc_scs_pllh	-0.000146871	Average correlation between cingulo-opercular network and ASEG ROI left-pallidum
abcd_mrinback02_tfmri_nb_all_beh_c0bpfl_rate	-0.00100799	The rate of correct responses to 0 back with positive face lure stimuli during run 1 and run 2
dibf01_kbi_p_c_reg_friend_group_len_3_More than 3	-0.00118311	No information available, probable OHE variable
abcd_yksad01_kbi_y_sex_orient_4_I do not und	-0.00239097	No information available, probable OHE variable
rsfmri_cor_ngd_dsa_scs_plrh	-0.00256043	Average correlation between dorsal attention network and ASEG ROI right-pallidum
abcd_rhds01_reshist_addr1_svi_veh_20142018	-0.0029207	Residential history derived - Census tract CDC SVI (percentile % households with no vehicle) at primary residential address (ACS 2014-2018 5 yr avg)
abcd_mrinback02_tfmri_nb_all_beh_c2bngfl_rate	-0.00520903	The rate of correct responses to 2 back with negative face lure stimuli during run 1 and run 2
dibf01_kbi_p_c_drop_in_grades_2_No /No	-0.0114138	No information available, probable OHE variable
abcd_sscey01_srpf_y_ss_ses	-0.0139684	SRPF School Environment Subscale, Sum: school_2_y + school_3_y + school_4_y + school_5_y + school_6_y + school_7_y; Validation: Minimum of five items answered
rsfmri_cor_ngd_df_scs_vtdclh	-0.0186419	Average correlation between default network and ASEG ROI left-ventraldc
abcd_ps01_pea_wiscv_tss	-0.0219608	WISC-V Matrix Reasoning Total Scaled Score
dibf01_kbi_p_c_best_friend_len_3_More than 3	-0.0290536	No information available, probable OHE variable
rsfmri_cor_ngd_au_scs_aarh	-0.0394916	Average correlation between auditory network and ASEG ROI right-accumbens-area
rsfmri_cor_ngd_none_scs_vtdcrh	-0.0423327	Average correlation between "none" network and ASEG ROI right-ventraldc
rsfmri_cor_ngd_vta_scs_vtdcrh	-0.0443161	Average correlation between ventral attention network and ASEG ROI right-ventraldc
abcd_rhds01_reshist_addr1_svi_65_20142018	-0.0444982	Residential history derived - Census tract CDC SVI (percentile % persons 65 and older subcomponent) at primary residential address (ACS 2014-2018 5 yr avg)
abcd_nsc01_neighborhood_crime_y_5_Strongly Agr	-0.0675968	No information available, probable OHE variable
abcd_sscey01_crpbi_y_ss_caregiver	-0.0728541	CRPBI - Acceptance Subscale Mean of Report by Secondary Caregiver by youth: (crpbi_caregiver12_y + crpbi_caregiver13_y + crpbi_caregiver14_y + crpbi_caregiver15_y + crpbi_caregiver16_y)/5; Validation: Minimum of four items answered
rsfmri_cor_ngd_cerc_scs_plrh	-0.0791477	Average correlation between cingulo-opercular network and ASEG ROI right-pallidum
rsfmri_cor_ngd_fopa_scs_cdelh	-0.0842548	Average correlation between fronto-parietal network and ASEG ROI left-caudate
rsfmri_cor_ngd_df_scs_plrh	-0.0876388	Average correlation between default network and ASEG ROI right-pallidum
rsfmri_cor_ngd_sa_scs_ptlh	-0.109316	Average correlation between salience network and ASEG ROI left-putamen
abcd_rhds01_reshist_addr1_coi_he_food	-0.111067	Health and Environment Domain: Access to healthy food
dibf01_kbi_p_grades_in_school_1_A's / Excell	-0.133203	No information available, probable OHE variable
abcd_sscep01_psb_p_ss_mean	-0.13719	Prosocial Behavior Subscale Mean of Parent Report on Youth: (prosocial_q1_p + prosocial_q2_p + prosocial_q3_p)/3; Validation: Minimum of two items answered
rsfmri_cor_ngd_smm_scs_agrh	-0.139857	Average correlation between sensorimotor mouth network and ASEG ROI right-amygdala
rsfmri_cor_ngd_df_scs_vtdcrh	-0.168147	Average correlation between default network and ASEG ROI right-ventraldc
rsfmri_cor_ngd_cerc_scs_aglh	-0.171792	Average correlation between cingulo-opercular network and ASEG ROI left-amygdala
rsfmri_cor_ngd_cerc_scs_agrh	-0.181847	Average correlation between cingulo-opercular network and ASEG ROI right-amygdala
rsfmri_cor_ngd_df_scs_crcxlh	-0.202121	Average correlation between default network and ASEG ROI left-cerebellum-cortex
dibf01_kbi_p_conflict_1_Very well/ M	-0.209629	No information available, probable OHE variable
rsfmri_cor_ngd_df_scs_hplh	-0.233929	Average correlation between default network and ASEG ROI left-hippocampus
rsfmri_cor_ngd_copa_scs_crcxlh	-0.238104	Average correlation between cingulo-parietal network and ASEG ROI left-cerebellum-cortex
rsfmri_cor_ngd_fopa_scs_thprh	-0.2491	Average correlation between fronto-parietal network and ASEG ROI right-thalamus-proper
rsfmri_cor_ngd_smh_scs_aalh	-0.264847	Average correlation between sensorimotor hand network and ASEG ROI left-accumbens-area
rsfmri_cor_ngd_vta_scs_bs	-0.28455	Average correlation between ventral attention network and ASEG ROI brain-stem
rsfmri_cor_ngd_au_scs_plrh	-0.356216	Average correlation between auditory network and ASEG ROI right-pallidum
rsfmri_cor_ngd_cerc_scs_ptrh	-0.404646	Average correlation between cingulo-opercular network and ASEG ROI right-putamen
