## Supplementary Table 3c for "Identifying selective predictors of ADHD, Oppositional Defiant and Conduct Disorder onset in early adolescence with optimized deep learning"

### Sheet: Supp_Table_3c
Supplementary Table 3c: Coarse Feature Selection for CD New Onset Cases
Feature	Coefficient	Details
rsfmri_cor_ngd_sa_scs_cdelh	0.490736	Average correlation between salience network and ASEG ROI left-caudate
rsfmri_cor_ngd_dsa_scs_cderh	0.482907	Average correlation between dorsal attention network and ASEG ROI right-caudate
rsfmri_cor_ngd_sa_scs_aalh	0.411535	Average correlation between salience network and ASEG ROI left-accumbens-area
rsfmri_c_ngd_meanrot	0.407958	Average framewise rotation in radians
rsfmri_cor_ngd_fopa_scs_ptrh	0.398098	Average correlation between fronto-parietal network and ASEG ROI right-putamen
rsfmri_c_ngd_smh_ngd_smm	0.389677	Average correlation between sensorimotor hand network and sensorimotor mouth network
rsfmri_cor_ngd_dsa_scs_crcxrh	0.385186	Average correlation between dorsal attention network and ASEG ROI right-cerebellum-cortex
rsfmri_cor_ngd_scs_meanrot	0.376223	Average framewise rotation in radians
abcd_ssphp01_sds_p_ss_total	0.345932	Total Score (Sum of 6 Factors): sds_p_ss_dims + sds_p_ss_sbd + sds_p_ss_da + sds_p_ss_swtd + sds_p_ss_does + sds_p_ss_shy; Validation: All items must be answered
smri_t1ww02_cdk_mdtmlh	0.345896	Average T1 intensity of white matter voxels 0.2 mm from the white matter surface for APARC ROI lh-middletemporal
rsfmri_cor_ngd_df_scs_bs	0.289854	Average correlation between default network and ASEG ROI brain-stem
rsfmri_cor_ngd_sa_scs_pllh	0.238738	Average correlation between salience network and ASEG ROI left-pallidum
dibf01_kbi_p_c_mh_sa	0.224662	Has your child ever received mental health or substance abuse services?/ ¬øSu ni√±o(a) ha recibido alguna vez servicios de salud mental o para el abuso de sustancias?
rsfmri_cor_ngd_sa_scs_hprh	0.215106	Average correlation between salience network and ASEG ROI right-hippocampus
rsfmri_cor_ngd_scs_maxrot	0.187452	Maximum framewise rotation in radians
rsfmri_cor_ngd_rst_scs_cdelh	0.153608	Average correlation between retrosplenial temporal network and ASEG ROI left-caudate
rsfmri_cor_ngd_rst_scs_crcxlh	0.150761	Average correlation between retrosplenial temporal network and ASEG ROI left-cerebellum-cortex
rsfmri_cor_ngd_vs_scs_thprh	0.133884	Average correlation between visual network and ASEG ROI right-thalamus-proper
dmdtifp1_674	0.111124	Average fractional anisotropy within parcellation of cortical gray matter associated with cortical ROI right-rostral middle frontal
rsfmri_cor_ngd_none_scs_plrh	0.107387	Average correlation between "none" network and ASEG ROI right-pallidum
rsfmri_cor_ngd_au_scs_hprh	0.0872217	Average correlation between auditory network and ASEG ROI right-hippocampus
rsfmri_cor_ngd_rst_scs_cderh	0.0770812	Average correlation between retrosplenial temporal network and ASEG ROI right-caudate
abcd_asrs01_asr_scr_somaticpr_t	0.0701119	Somatic Problems ASR DSM-5-Oriented Scale (t-score)
tfmri_sa_beta_meanrot	0.0672312	Average framewise rotation in radians
smri_t1wcnt_cdk_cdacatelh	0.064123	(CortContrast-White - CortContrast-Gray) / ((CortContrast-White plus CortContrast-Gray)/2) of T1 weighted image for APARC ROI lh-caudalanteriorcingulate
dmdtifp1_234	0.0633982	Average fractional anisotropy within ASEG ROI right-caudate
rsfmri_c_ngd_sa_ngd_ca	0.0561147	Average correlation between salience network and cingulo-parietal network
smri_t1ww02_cdk_locclh	0.0407795	Average T1 intensity of white matter voxels 0.2 mm from the white matter surface for APARC ROI lh-lateraloccipital
rsfmri_cor_ngd_au_scs_bs	0.0407651	Average correlation between auditory network and ASEG ROI brain-stem
abcd_ssphp01_sds_p_ss_swtd	0.0320227	Sleep-Wake transition Disorders (SWTD) SUM: sleepdisturb6_p + sleepdisturb7_p + sleepdisturb8_p + sleepdisturb12_p + sleepdisturb18_p + sleepdisturb19_p; Validation: All items must be answered
abcd_lt01_site_id_l_4_LIBR	0.0287533	No information available, probable OHE variable
dmdtifp1_223	0.0278622	Average fractional anisotropy within ASEG ROI left-hippocampus
rsfmri_cor_ngd_sa_scs_crcxrh	0.0195676	Average correlation between salience network and ASEG ROI right-cerebellum-cortex
dmdtifp1_627	0.00257194	Average fractional anisotropy within parcellation of cortical gray matter associated with cortical ROI left-medial orbito frontal
rsfmri_c_ngd_ca_ngd_sa	0.000955292	Average correlation between cingulo-parietal network and salience network
rsfmri_c_ngd_smm_ngd_smh	1.58e-16	Average correlation between sensorimotor mouth network and sensorimotor hand network
pdem02_demo_prnt_prtnr_bio	-0.00351419	Is your partner the child's biological parent? ¬øSu pareja es el padre o la madre biol√≥gico(a) del ni√±o o de la ni√±a?
rsfmri_cor_ngd_cerc_scs_aalh	-0.0067153	Average correlation between cingulo-opercular network and ASEG ROI left-accumbens-area
rsfmri_c_ngd_ad_ngd_cgc	-0.00723985	Average correlation between auditory network and cingulo-opercular network
rsfmri_cor_ngd_vta_scs_hplh	-0.00896528	Average correlation between ventral attention network and ASEG ROI left-hippocampus
rsfmri_cor_ngd_cerc_scs_aarh	-0.0167697	Average correlation between cingulo-opercular network and ASEG ROI right-accumbens-area
rsfmri_cor_ngd_au_scs_plrh	-0.0228613	Average correlation between auditory network and ASEG ROI right-pallidum
rsfmri_c_ngd_cgc_ngd_ad	-0.0239433	Average correlation between cingulo-opercular network and auditory network
rsfmri_cor_ngd_au_scs_crcxlh	-0.0286691	Average correlation between auditory network and ASEG ROI left-cerebellum-cortex
rsfmri_cor_ngd_df_scs_thprh	-0.0437124	Average correlation between default network and ASEG ROI right-thalamus-proper
dibf01_kbi_p_conflict_1_Very well/ M	-0.0515981	No information available, probable OHE variable
smri_t1w_scs_ccmidat	-0.0529906	Average intensity of the normalized T1-weighted image within ASEG ROI CC-Mid-Anterior
rsfmri_c_ngd_fo_ngd_vta	-0.0613467	Average correlation between fronto-parietal network and ventral attention network
rsfmri_cor_ngd_vta_scs_vtdcrh	-0.0650009	Average correlation between ventral attention network and ASEG ROI right-ventraldc
rsfmri_cor_ngd_df_scs_plrh	-0.0657515	Average correlation between default network and ASEG ROI right-pallidum
smri_t1w_scs_amygdalarh	-0.0687387	Average intensity of the normalized T1-weighted image within ASEG ROI Right-Amygdala
rsfmri_cor_ngd_fopa_scs_thprh	-0.0687727	Average correlation between fronto-parietal network and ASEG ROI right-thalamus-proper
rsfmri_c_ngd_fo_ngd_fo	-0.0770229	Average correlation between fronto-parietal network and fronto-parietal network
rsfmri_cor_ngd_none_scs_hprh	-0.0774803	Average correlation between "none" network and ASEG ROI right-hippocampus
rsfmri_cor_ngd_fopa_scs_hprh	-0.0818176	Average correlation between fronto-parietal network and ASEG ROI right-hippocampus
rsfmri_c_ngd_smh_ngd_dla	-0.089807	Average correlation between sensorimotor hand network and dorsal attention network
rsfmri_cor_ngd_rst_scs_thprh	-0.0943262	Average correlation between retrosplenial temporal network and ASEG ROI right-thalamus-proper
rsfmri_c_ngd_sa_ngd_dla	-0.111497	Average correlation between salience network and dorsal attention network
rsfmri_cor_ngd_sa_scs_cderh	-0.113593	Average correlation between salience network and ASEG ROI right-caudate
rsfmri_cor_ngd_au_scs_aarh	-0.124658	Average correlation between auditory network and ASEG ROI right-accumbens-area
rsfmri_cor_ngd_smm_scs_hprh	-0.137365	Average correlation between sensorimotor mouth network and ASEG ROI right-hippocampus
dibf01_kbi_p_how_well_c_school_1_Very well/ M	-0.161147	No information available, probable OHE variable
rsfmri_cor_ngd_copa_scs_vtdcrh	-0.162803	Average correlation between cingulo-parietal network and ASEG ROI right-ventraldc
rsfmri_c_ngd_dla_ngd_sa	-0.173374	Average correlation between dorsal attention network and salience network
rsfmri_cor_ngd_cerc_scs_aglh	-0.196889	Average correlation between cingulo-opercular network and ASEG ROI left-amygdala
rsfmri_cor_ngd_fopa_scs_cdelh	-0.198741	Average correlation between fronto-parietal network and ASEG ROI left-caudate
rsfmri_cor_ngd_vs_scs_hprh	-0.201442	Average correlation between visual network and ASEG ROI right-hippocampus
rsfmri_cor_ngd_df_scs_vtdcrh	-0.209915	Average correlation between default network and ASEG ROI right-ventraldc
rsfmri_cor_ngd_df_scs_hplh	-0.220453	Average correlation between default network and ASEG ROI left-hippocampus
rsfmri_cor_ngd_vta_scs_bs	-0.239032	Average correlation between ventral attention network and ASEG ROI brain-stem
rsfmri_c_ngd_dla_ngd_smh	-0.244458	Average correlation between dorsal attention network and sensorimotor hand network
rsfmri_cor_ngd_df_scs_vtdclh	-0.325127	Average correlation between default network and ASEG ROI left-ventraldc
rsfmri_cor_ngd_sa_scs_aarh	-0.341661	Average correlation between salience network and ASEG ROI right-accumbens-area
rsfmri_cor_ngd_smm_scs_cdelh	-0.398047	Average correlation between sensorimotor mouth network and ASEG ROI left-caudate
rsfmri_cor_ngd_cerc_scs_agrh	-0.449782	Average correlation between cingulo-opercular network and ASEG ROI right-amygdala
rsfmri_cor_ngd_smh_scs_aalh	-0.469925	Average correlation between sensorimotor hand network and ASEG ROI left-accumbens-area
smri_t1ww02_cdk_trvtmlh	-0.476623	Average T1 intensity of white matter voxels 0.2 mm from the white matter surface for APARC ROI lh-transversetemporal
