## Supplementary Table 3d for "Identifying selective predictors of ADHD, Oppositional Defiant and Conduct Disorder onset in early adolescence with optimized deep learning"

### Sheet: Supp_Table_3d
Supplementary Table 3d: Coarse Feature Selection for ADHD Prevailing Cases
Feature	Coefficient	Details
abcd_ssphp01_sds_p_ss_total	0.327607	Total Score (Sum of 6 Factors): sds_p_ss_dims + sds_p_ss_sbd + sds_p_ss_da + sds_p_ss_swtd + sds_p_ss_does + sds_p_ss_shy; Validation: All items must be answered
abcd_asrs01_asr_scr_totprob_t	0.170546	Total Problems ASR Syndrome Scale (t-score)
dibf01_kbi_p_how_well_c_school_3_Below Averag	0.147708	No information available, probable OHE variable
dibf01_kbi_p_c_mh_sa	0.145188	Has your child ever received mental health or substance abuse services?/ ¬øSu ni√±o(a) ha recibido alguna vez servicios de salud mental o para el abuso de sustancias?
dibf01_kbi_p_conflict_2_Some conflic	0.112336	No information available, probable OHE variable
abcd_ssphp01_sds_p_ss_does	0.107397	Disorders of Excessive Somnolence (DOES) SUM: sleepdisturb22_p + sleepdisturb23_p + sleepdisturb24_p + sleepdisturb25_p + sleepdisturb26_p; Validation: All items must be answered
abcd_mx01_medhx_1b	0.0930104	has your child been to see a doctor, nurse, nurse practitioner, dentist, or any other health professional like that, OTHER than for regular checkups. What about the rest of his/her life before the past year? / ¬øY durante el resto de su vida antes del √∫ltimo a√±o?
abcd_mhy02_pps_y_ss_number	0.0880959	Prodromal Psychosis Scale: Number of Yes Responses Sum: prodromal_1_y, prodromal_2_y, prodromal_3_y, prodromal_4_y, prodromal_5_y, prodromal_6_y, prodromal_7_y, prodromal_8_y, prodromal_9_y, prodromal_10_y, prodromal_11_y, prodromal_12_y, prodromal_13_y, prodromal_14_y, [prodromal_15_y, prodromal_16_y, prodromal_17_y], prodromal_18_y, prodromal_19_y], prodromal_20_y], prodromal_21_y; No minimum n…
abcd_rhds01_reshist_addr1_coi_c5_he_stt	0.0633788	Child Opportunity Levels, health and environment domain, state-normed: State-normed Child Opportunity Levels (from ''very low'' to ''very high'') for the health and environment domain.
abcd_asrs01_asr_scr_external_t	0.0602409	Externalizing Problems ASR Syndrome Scale (t-score)
dibf01_kbi_p_grades_in_school_3_C's / Averag	0.0542954	No information available, probable OHE variable
tfmri_saisvcg_bcdk_lglh	0.0469622	Mean beta weight for SST incorrect stop versus correct go contrast in APARC ROI lh-lingual
smri_thick_cdk_parstgrisrh	0.0455804	Cortical thickness in mm of APARC ROI rh-parstriangularis
pdem02_demo_prnt_ethn_v2	0.0427533	Do you consider yourself Hispanic/Latino/Latina? ¬øSe considera usted hispano(a) o latino(a)?
abcd_ssphp01_sds_p_ss_swtd	0.040102	Sleep-Wake transition Disorders (SWTD) SUM: sleepdisturb6_p + sleepdisturb7_p + sleepdisturb8_p + sleepdisturb12_p + sleepdisturb18_p + sleepdisturb19_p; Validation: All items must be answered
abcd_fhxssp01_famhx_ss_moth_prob_dprs_p	0.0377931	mother depression problem
abcd_rhds01_reshist_addr1_pm25_2016_min	0.033562	Residential history derived - minimum of PM2.5 in 2016 at primary residential address at 1x1km2
led_school_part_101_led_sch_seda_s_lep	0.0307075	proportion limited english proficient (CRDC) (2012; 2014; 2016; 2018 weighted average)
dhx01_devhx_caffeine_11	0.0300906	Did you/biological mother have any caffeine during pregnancy (from conception until delivery)?/ ¬øConsumi√≥ usted o la madre biol√≥gica cafe√≠na durante el embarazo (desde la concepci√≥n hasta el parto)?
dhx01_devhx_8_marijuana	0.029929	Before knowing of pregnancy. Marijuana? /¬øMarihuana?
smri_thick_cdk_parstgrislh	0.0293047	Cortical thickness in mm of APARC ROI lh-parstriangularis
abcd_mhy02_upps_y_ss_lack_of_perseverance	0.0280726	UPPS: Lack of Perseverance (GSSF) upps15_y plus upps19_y plus upps22_y plus upps24_y Validation : Minimum of three items answered
abcd_fhxssp01_famhx_ss_momdad_prf_p	0.0277002	Either parent been to a doctor or counselor due to emotional/mental problem
abcd_ysu02_tlfb_alc_sip	0.0273688	I want to start by asking if you have EVER TRIED any of the following drugs in your life. Have you ever tried___________at any time in your life? A sip of alcohol such as beer, wine or liquor (rum, vodka, gin, whiskey)
abcd_fhxssp01_famhx_ss_momdad_nrv_p	0.0266119	Either parent with nerves/nervous breakdown problem
pdem02_demo_race_a_p___25	0.0263498	What race do you consider the child to be? Please check all that apply. ¬øDe qu√© raza considera que es el/la ni√±o(a)? Seleccione 1 o m√°s de estas categor√≠as: (25, Other Race Otra raza)
dhx01_devhx_8_prescript_med	0.0255218	Before the biological mother/you found out she was pregnant, but while she/you might have been pregnant with this child, did she/you use any of the following?/ Antes de que la madre biol√≥gica se halla enterado que estaba embarazada, pero mientras ella pudiera haber estado embarazada con este(a) ni√±o(a), utiliz√≥ algo de los siguiente? Prescription medications? /¬øMedicamentos recetados?
dibf01_kbi_p_c_reg_friend_group_len_2_1-2 years/ D	0.0241067	No information available, probable OHE variable
pdem02_demo_gender_id_v2_2_Female Mujer	0.0205459	No information available, probable OHE variable
abcd_asrs01_asr_scr_avoidant_t	0.0197508	Avoidant Personality Problems ASR DSM-5-Oriented Scale (t-score)
pdem02_demo_yrs_2_3_Somewhat Alg	0.0177781	No information available, probable OHE variable
abcd_rhds01_reshist_addr1_coi_c5_he_met	0.0162465	Child Opportunity Levels, health and environment domain, metro-normed: Metro-normed Child Opportunity Levels (from ''very low'' to ''very high'') for the health and environment domain.
abcd_ysu02_tlfb_rx_misuse	0.0140127	Have you heard of ____ Taking pills, liquids, or medications to get high in a way that your doctor or parents did not direct you to use them?
pdem02_demo_prnt_marital_v2_3_Divorced Div	0.0135135	No information available, probable OHE variable
dhx01_devhx_22_3_p	0.00921417	Has your child ever wet the bed at night?/ ¬øAlguna vez su ni√±o(a) se ha orinado en la cama por la noche?
abcd_rhds01_reshist_addr1_coi_c5_se_met	0.00914376	Child Opportunity Levels, social and economic domain, metro-normed: Metro-normed Child Opportunity Levels (from ''very low'' to ''very high'') for the social and economic domain.
abcd_sscey01_psb_y_ss_mean	0.00855719	Prosocial Behavior Subscale Mean of Youth Self Report: (prosocial_q1_y + prosocial_q2_y + prosocial_q3_y)/3; Validation:Minimum of two items answered
dibf01_kbi_p_c_reg_friend_group_opin	0.00679137	Do you like your child's friends?/ ¬øA usted le caen bien los amigos de su ni√±o(a)?
dmdtifp1_651	0.00544603	Average fractional anisotropy within parcellation of cortical gray matter associated with cortical ROI right-caudal middle frontal
abcd_mx01_medhx_1a	0.00207581	During the past year, has your child been to see a doctor, nurse, nurse practitioner, dentist, or any other health professional like that, OTHER than for regular checkups? /En el √∫ltimo a√±o? / ¬øsu ni√±o(a) ha visto a un m√©dico, enfermero(a), dentista o alg√∫n otro profesional similar de la salud, por alg√∫n motivo distinto a sus chequeos peri√≥dicos?
dhx01_devhx_8_alcohol	0.00121578	Before knowing of pregnancy. Alcohol? /¬øAlcohol?
abcd_rhds01_reshist_state_mj_laws_1_recreational	-0.00300051	No information available, probable OHE variable
abcd_mrinback02_tfmri_nb_all_beh_c0bpfnl_rate	-0.00390808	The rate of correct responses to 0 back with positive face nonlure stimuli during run 1 and run 2
tfmri_ma_acvn_b_cds_iftprh	-0.00617505	Beta weight for MID all anticipation of loss versus neutral contrast in APARC ROI rh-inferiortemporal
abcd_hsss01_hormone_scr_dhea_mean	-0.00631259	Salimetrics hormone test DHEA mean of measures (pg/mL)
dhx01_devhx_13_3_p	-0.00780478	Was your child born by Caesarian section?
abcd_ehis01_ehi_y_ss_scoreb_1_right handed	-0.00988368	Handedness score rating
tfmri_ma_asvn_b_cds_iftprh	-0.0118831	Beta weight for MID all anticipation of small loss versus neutral contrast in APARC ROI rh-inferiortemporal
fhxp102_famhx_4_p	-0.0182162	4. Has ANY blood relative of your child ever had any problems due to alcohol, such as: Marital separation or divorce; Laid off or fired from work; Arrests or DUIs; Alcohol harmed their health; In an alcohol treatment program; Suspended or expelled from school 2 or more times; Isolated self from family, caused arguments or were drunk a lot. ¬øAlg√∫n pariente consangu√≠neo de su ni√±o(a) ha tenido …
dibf01_kbi_p_c_best_friend_len_3_More than 3	-0.0184876	No information available, probable OHE variable
abcd_ssphp01_sds_p_ss_sbd	-0.0242866	Sleep Breathing disorders (SBD): SUM sleepdisturb13_p + sleepdisturb14_p + sleepdisturb15_p; Validation: All items must be answered
led_school_part_201_ledsch_seda_d_mn_mth_ol_se_nec	-0.0341783	Geo Dist SE of Math-ELA Diff in Mean Ach, Math and ELA, OLS est, CS not disadvantaged economically
abcd_pnsc01_neighborhood_safety	-0.03549	No information available, probable OHE variable
abcd_sscey01_crpbi_y_ss_caregiver	-0.0371877	CRPBI - Acceptance Subscale Mean of Report by Secondary Caregiver by youth: (crpbi_caregiver12_y + crpbi_caregiver13_y + crpbi_caregiver14_y + crpbi_caregiver15_y + crpbi_caregiver16_y)/5; Validation: Minimum of four items answered
abcd_yksad01_kbi_y_drop_in_grades	-0.0420211	Has there been a drop in your grades in the past year?
abcd_lt01_site_id_l_20_WUSTL	-0.0596821	No information available, probable OHE variable
pdem02_demo_prnt_prtnr_bio	-0.0620985	Is your partner the child's biological parent? ¬øSu pareja es el padre o la madre biol√≥gico(a) del ni√±o o de la ni√±a?
abcd_sscep01_psb_p_ss_mean	-0.0657601	Prosocial Behavior Subscale Mean of Parent Report on Youth: (prosocial_q1_p + prosocial_q2_p + prosocial_q3_p)/3; Validation: Minimum of two items answered
dibf01_kbi_p_grades_in_school_1_A's / Excell	-0.0671856	No information available, probable OHE variable
abcd_rhds01_reshist_addr1_svi_dis_20142018	-0.0703724	Residential history derived - Census tract CDC SVI (percentile % population with a disability subcomponent) at primary residential address (ACS 2014-2018 5 yr avg)
tfmri_saigvis_bcdk_lglh	-0.0958309	Mean beta weight for SST incorrect go versus incorrect stop contrast in APARC ROI lh-lingual
dibf01_kbi_p_how_well_c_school_1_Very well/ M	-0.102447	No information available, probable OHE variable
smri_area_cdk_ifpllh	-0.126516	Cortical area in mm^2 of APARC ROI lh-inferiorparietal
