## Supplementary Table 3e for "Identifying selective predictors of ADHD, Oppositional Defiant and Conduct Disorder onset in early adolescence with optimized deep learning"

### Sheet: Supp_Table_3e
Supplementary Table 3e: Coarse Feature Selection for ODD Prevailing Cases
Feature Name	Coefficient	Details
smri_t1wcnt_cdk_pericclh	0.460343	(CortContrast-White - CortContrast-Gray) / ((CortContrast-White plus CortContrast-Gray)/2) of T1 weighted image for APARC ROI lh-pericalcarine
smri_t1ww02_cdk_parsobislh	0.327604	Average T1 intensity of white matter voxels 0.2 mm from the white matter surface for APARC ROI lh-parsorbitalis
abcd_ssphp01_sds_p_ss_total	0.249227	Total Score (Sum of 6 Factors): sds_p_ss_dims + sds_p_ss_sbd + sds_p_ss_da + sds_p_ss_swtd + sds_p_ss_does + sds_p_ss_shy; Validation: All items must be answered
smri_t1wcnt_cdk_frpolelh	0.247606	(CortContrast-White - CortContrast-Gray) / ((CortContrast-White plus CortContrast-Gray)/2) of T1 weighted image for APARC ROI lh-frontalpole
smri_t1wcnt_cdk_cdacatelh	0.197743	(CortContrast-White - CortContrast-Gray) / ((CortContrast-White plus CortContrast-Gray)/2) of T1 weighted image for APARC ROI lh-caudalanteriorcingulate
smri_sulc_cf12_supllh	0.172144	Weighted average depth for genetically derived parcellation with 12 clusters-lh-superiorparietal
dibf01_kbi_p_c_mh_sa	0.158396	Has your child ever received mental health or substance abuse services?/ ¬øSu ni√±o(a) ha recibido alguna vez servicios de salud mental o para el abuso de sustancias?
smri_t1w_scs_3rdventricle	0.138763	Average intensity of the normalized T1-weighted image within ASEG ROI 3rd-Ventricle
smri_t1wcnt_cdk_paracnrh	0.13516	(CortContrast-White - CortContrast-Gray) / ((CortContrast-White plus CortContrast-Gray)/2) of T1 weighted image for APARC ROI rh-paracentral
smri_t1ww02_cdk_frpolelh	0.128708	Average T1 intensity of white matter voxels 0.2 mm from the white matter surface for APARC ROI lh-frontalpole
abcd_ssphp01_sds_p_ss_swtd	0.118497	Sleep-Wake transition Disorders (SWTD) SUM: sleepdisturb6_p + sleepdisturb7_p + sleepdisturb8_p + sleepdisturb12_p + sleepdisturb18_p + sleepdisturb19_p; Validation: All items must be answered
smri_t1ww02_cdk_tmpolelh	0.0961187	Average T1 intensity of white matter voxels 0.2 mm from the white matter surface for APARC ROI lh-temporalpole
abcd_asrs01_asr_scr_external_t	0.0951919	Externalizing Problems ASR Syndrome Scale (t-score)
smri_sulc_cdk_meanlh	0.0849722	Mean Cortical Sulcal Depth in mm for left hemisphere
smri_thick_cdk_ptcatelh	0.0727779	Cortical thickness in mm of APARC ROI lh-posteriorcingulate
dmdtifp1_659	0.0711719	Average fractional anisotropy within parcellation of cortical gray matter associated with cortical ROI right-lateral orbital frontal
pdem02_demo_prnt_ethn_v2	0.0680983	Do you consider yourself Hispanic/Latino/Latina? ¬øSe considera usted hispano(a) o latino(a)?
smri_sulc_cdk_rrmdfrrh	0.0647107	Cortical sulcal depth in mm of APARC ROI rh-rostralmiddlefrontal
smri_sulc_cf12_obfrrh	0.062777	Weighted average depth for genetically derived parcellation with 12 clusters-rh-orbitofrontal
smri_t1w_scs_csf	0.061872	Average intensity of the normalized T1-weighted image within ASEG ROI CSF
smri_sulc_cdk_ifpllh	0.0609379	Cortical sulcal depth in mm of APARC ROI lh-inferiorparietal
smri_t1wcnt_cdk_linguallh	0.057837	(CortContrast-White - CortContrast-Gray) / ((CortContrast-White plus CortContrast-Gray)/2) of T1 weighted image for APARC ROI lh-lingual
abcd_fhxssp01_famhx_ss_moth_prob_prf_p	0.0528441	mother been to a doctor or counselor due to emotional/mental problem
abcd_fhxssp01_famhx_ss_momdad_prf_p	0.0463112	Either parent been to a doctor or counselor due to emotional/mental problem
smri_sulc_cdk_cdmdfrlh	0.0399583	Cortical sulcal depth in mm of APARC ROI lh-caudalmiddlefrontal
rsfmri_c_ngd_smh_ngd_vta	0.0335672	Average correlation between sensorimotor hand network and ventral attention network
rsfmri_c_ngd_maxmotion	0.0334712	Maximum framewise displacement in mm
pdem02_demo_prnt_16	0.0326421	Was anyone in your child's family born outside of the United States? By your child's family, I mean you, your child's father (or mother if talking to father) or your child's maternal or paternal grandparents. ¬øHubo alguien en la familia de su ni√±o(a) que naci√≥ fuera de los Estados Unidos? Por la familia de su ni√±o(a), me refiero a usted, al padre de su ni√±o(a) (o madre si habla con su padre)…
abcd_fhxssp01_famhx_ss_moth_prob_dprs_p	0.032187	mother depression problem
rsfmri_c_ngd_maxrot	0.0318984	Maximum framewise rotation in radians
abcd_sscep01_fes_p_ss_fc_pr	0.0263257	Conflict subscale from the Family Environment Scale Sum of Parent Report Prorated Score (Based on minimum of five items answered)
abcd_fhxssp01_famhx_ss_momdad_nrv_p	0.0225317	Either parent with nerves/nervous breakdown problem
dibf01_kbi_p_conflict_2_Some conflic	0.0205861	No information available, probable OHE variable
smri_thick_cdk_linguallh	0.0167805	Cortical thickness in mm of APARC ROI lh-lingual
abcd_ysu02_tlfb_mj	0.0167758	Have you heard of ____ marijuana, weed, pot, blunts, dabs, marijuana drinks or food with marijuana?
dibf01_kbi_p_grades_in_school_3_C's / Averag	0.0159676	No information available, probable OHE variable
abcd_fhxssp01_famhx_ss_momdad_dg_p	0.0136781	Either parent with drug use problem
smri_t1wgray02_cdk_cdmdfrlh	0.0135983	Average T1 intensity of gray matter voxels 0.2 mm from the white matter surface for APARC ROI lh-caudalmiddlefrontal
smri_sulc_cdk_mdtmlh	0.0134446	Cortical sulcal depth in mm of APARC ROI lh-middletemporal
abcd_ysu02_tlfb_alc_sip	0.0132469	I want to start by asking if you have EVER TRIED any of the following drugs in your life. Have you ever tried___________at any time in your life? A sip of alcohol such as beer, wine or liquor (rum, vodka, gin, whiskey)
smri_thick_cdk_parstgrisrh	0.0105447	Cortical thickness in mm of APARC ROI rh-parstriangularis
smri_sulc_cdk_mean	0.00873844	Mean Cortical Sulcal Depth in mm for whole brain
rsfmri_c_ngd_vta_ngd_smh	0.00472814	Average correlation between ventral attention network and sensorimotor hand network
smri_area_cdk_parsopclh	0.00469862	Cortical area in mm^2 of APARC ROI lh-parsopercularis
dmdtifp1_674	0.00221406	Average fractional anisotropy within parcellation of cortical gray matter associated with cortical ROI right-rostral middle frontal
smri_thick_cdk_trvtmrh	0.00117846	Cortical thickness in mm of APARC ROI rh-transversetemporal
dmdtifp1_943	-0.000365387	Average fractional anisotropy within parcellation of gray matter-white matter contrast associated with cortical ROI right-lateral orbital frontal
rsfmri_c_ngd_ad_ngd_sa	-0.000478056	Average correlation between auditory network and salience network
pdem02_demo_prnt_marital_v2_1_Married Casa	-0.00198305	No information available, probable OHE variable
smri_area_cdk_supllh	-0.00231261	Cortical area in mm^2 of APARC ROI lh-superiorparietal
smri_t1wcnt_cdk_cuneuslh	-0.00296769	(CortContrast-White - CortContrast-Gray) / ((CortContrast-White plus CortContrast-Gray)/2) of T1 weighted image for APARC ROI lh-cuneus
smri_t1w_scs_ccct	-0.00298608	Average intensity of the normalized T1-weighted image within ASEG ROI CC-Central
rsfmri_c_ngd_sa_ngd_ad	-0.0032483	Average correlation between salience network and auditory network
dibf01_kbi_p_c_reg_friend_group_len_3_More than 3	-0.00470452	No information available, probable OHE variable
fhxp201_fam_history_9_yes_no	-0.00635147	9. Has ANY blood relative of your child been the kind of person who never holds a job for long, or gets into fights, or gets into trouble with the police from time to time, or had any trouble with the law as a child or an adult? ¬øALG√öN pariente consangu√≠neo de su ni√±o(a) es el tipo de persona que nunca puede mantener un empleo por mucho tiempo, que de vez en cuando se mete en peleas o tiene p…
pdem02_demo_gender_id_v2_1_Male Hombre	-0.0155188	No information available, probable OHE variable
smri_vol_cdk_ehinalrh	-0.0230321	Cortical volume in mm^3 of APARC ROI rh-entorhinal
smri_sulc_cdk_smrh	-0.0311622	Cortical sulcal depth in mm of APARC ROI rh-supramarginal
dibf01_kbi_p_c_best_friend_len_3_More than 3	-0.0349625	No information available, probable OHE variable
smri_vol_cdk_ifpllh	-0.0384094	Cortical volume in mm^3 of APARC ROI lh-inferiorparietal
abcd_sscey01_crpbi_y_ss_caregiver	-0.0399152	CRPBI - Acceptance Subscale Mean of Report by Secondary Caregiver by youth: (crpbi_caregiver12_y + crpbi_caregiver13_y + crpbi_caregiver14_y + crpbi_caregiver15_y + crpbi_caregiver16_y)/5; Validation: Minimum of four items answered
smri_vol_scs_csf	-0.0439698	Volume in mm^3 of ASEG ROI csf
abcd_rhds01_reshist_addr1_svi_65_20142018	-0.0512761	Residential history derived - Census tract CDC SVI (percentile % persons 65 and older subcomponent) at primary residential address (ACS 2014-2018 5 yr avg)
rsfmri_c_ngd_dt_ngd_dt	-0.0729326	Average correlation between default network and default network
smri_thick_cdk_ehinalrh	-0.0751635	Cortical thickness in mm of APARC ROI rh-entorhinal
smri_vol_cdk_ihcatelh	-0.077015	Cortical volume in mm^3 of APARC ROI lh-isthmuscingulate
rsfmri_c_ngd_smm_ngd_smm	-0.0866879	Average correlation between sensorimotor mouth network and sensorimotor mouth network
dibf01_kbi_p_grades_in_school_1_A's / Excell	-0.0930907	No information available, probable OHE variable
smri_t1w_scs_inflatventlh	-0.095741	Average intensity of the normalized T1-weighted image within ASEG ROI Left-Inf-Lat-Vent
abcd_sscep01_psb_p_ss_mean	-0.131474	Prosocial Behavior Subscale Mean of Parent Report on Youth: (prosocial_q1_p + prosocial_q2_p + prosocial_q3_p)/3; Validation: Minimum of two items answered
smri_t1w_scs_bstem	-0.133031	Average intensity of the normalized T1-weighted image within ASEG ROI Brain-Stem
smri_thick_cdk_cdacatelh	-0.137187	Cortical thickness in mm of APARC ROI lh-caudalanteriorcingulate
smri_vol_scs_crbwmatterrh	-0.147058	Volume in mm^3 of ASEG ROI right-cerebellum-white-matter
smri_t1ww02_cdk_ehinallh	-0.148396	Average T1 intensity of white matter voxels 0.2 mm from the white matter surface for APARC ROI lh-entorhinal
smri_vol_cdk_suplrh	-0.200364	Cortical volume in mm^3 of APARC ROI rh-superiorparietal
smri_t1w_scs_aar	-0.220086	Average intensity of the normalized T1-weighted image within ASEG ROI Right-Accumbens-Area
smri_area_cdk_ifpllh	-0.224988	Cortical area in mm^2 of APARC ROI lh-inferiorparietal
smri_t1wcnt_cdk_precnrh	-0.236535	(CortContrast-White - CortContrast-Gray) / ((CortContrast-White plus CortContrast-Gray)/2) of T1 weighted image for APARC ROI rh-precentral
smri_t1w_scs_ccmidat	-0.270193	Average intensity of the normalized T1-weighted image within ASEG ROI CC-Mid-Anterior
dibf01_kbi_p_conflict_1_Very well/ M	-0.279985	No information available, probable OHE variable
smri_t1wcnt_cdk_tmpolelh	-0.42422	(CortContrast-White - CortContrast-Gray) / ((CortContrast-White plus CortContrast-Gray)/2) of T1 weighted image for APARC ROI lh-temporalpole
