## Supplementary Table 3f for "Identifying selective predictors of ADHD, Oppositional Defiant and Conduct Disorder onset in early adolescence with optimized deep learning"

### Sheet: Supp_Table_3f
Supplementary Table 3f: Coarse Feature Selection for CD Prevailing Cases
Feature	Coefficient	Details
rsfmri_cor_ngd_scs_maxrot	0.317622	Maximum framewise rotation in radians
smri_t1ww02_cdk_mdtmlh	0.304687	Average T1 intensity of white matter voxels 0.2 mm from the white matter surface for APARC ROI lh-middletemporal
abcd_ssphp01_sds_p_ss_total	0.241578	Total Score (Sum of 6 Factors): sds_p_ss_dims + sds_p_ss_sbd + sds_p_ss_da + sds_p_ss_swtd + sds_p_ss_does + sds_p_ss_shy; Validation: All items must be answered
rsfmri_cor_ngd_sa_scs_pllh	0.221141	Average correlation between salience network and ASEG ROI left-pallidum
dibf01_kbi_p_c_mh_sa	0.221007	Has your child ever received mental health or substance abuse services?/ ¬øSu ni√±o(a) ha recibido alguna vez servicios de salud mental o para el abuso de sustancias?
rsfmri_cor_ngd_au_scs_ptlh	0.220889	Average correlation between auditory network and ASEG ROI left-putamen
rsfmri_cor_ngd_vta_scs_crcxlh	0.181766	Average correlation between ventral attention network and ASEG ROI left-cerebellum-cortex
rsfmri_cor_ngd_fopa_scs_bs	0.165838	Average correlation between fronto-parietal network and ASEG ROI brain-stem
abcd_ssphp01_sds_p_ss_swtd	0.146498	Sleep-Wake transition Disorders (SWTD) SUM: sleepdisturb6_p + sleepdisturb7_p + sleepdisturb8_p + sleepdisturb12_p + sleepdisturb18_p + sleepdisturb19_p; Validation: All items must be answered
dmdtifp1_659	0.127754	Average fractional anisotropy within parcellation of cortical gray matter associated with cortical ROI right-lateral orbital frontal
rsfmri_cor_ngd_sa_scs_aalh	0.122856	Average correlation between salience network and ASEG ROI left-accumbens-area
rsfmri_cor_ngd_au_scs_hprh	0.115679	Average correlation between auditory network and ASEG ROI right-hippocampus
rsfmri_cor_ngd_cerc_scs_vtdclh	0.0836883	Average correlation between cingulo-opercular network and ASEG ROI left-ventraldc
smri_t1ww02_cdk_locclh	0.079218	Average T1 intensity of white matter voxels 0.2 mm from the white matter surface for APARC ROI lh-lateraloccipital
dmdtifp1_616	0.0597979	Average fractional anisotropy within parcellation of cortical gray matter associated with cortical ROI left-caudal anterior cingulate
rsfmri_cor_ngd_df_scs_bs	0.054156	Average correlation between default network and ASEG ROI brain-stem
smri_sulc_cf4_plrh	0.0474289	Weighted average depth for genetically derived parcellation with 4 clusters-rh-parietal
abcd_asrs01_asr_scr_aggressive_t	0.0419996	Aggressive Behavior ASR Syndrome Scale (t-score)
abcd_asrs01_asr_scr_somaticpr_t	0.0393251	Somatic Problems ASR DSM-5-Oriented Scale (t-score)
abcd_lt01_site_id_l_4_LIBR	0.0370333	No information available, probable OHE variable
abcd_fhxssp01_famhx_ss_momdad_nrv_p	0.0368702	Either parent with nerves/nervous breakdown problem
abcd_fhxssp01_famhx_ss_momdad_dg_p	0.0360981	Either parent with drug use problem
smri_sulc_cf12_cnlh	0.0325517	Weighted average depth for genetically derived parcellation with 12 clusters-lh-central
smri_t1wcnt_cdk_pericclh	0.0318889	(CortContrast-White - CortContrast-Gray) / ((CortContrast-White plus CortContrast-Gray)/2) of T1 weighted image for APARC ROI lh-pericalcarine
abcd_ysu02_tlfb_mj	0.027671	Have you heard of ____ marijuana, weed, pot, blunts, dabs, marijuana drinks or food with marijuana?
dhx01_devhx_22_3_p	0.0276171	Has your child ever wet the bed at night?/ ¬øAlguna vez su ni√±o(a) se ha orinado en la cama por la noche?
smri_sulc_cdk_mean	0.0254382	Mean Cortical Sulcal Depth in mm for whole brain
pdem02_demo_prnt_16	0.0245004	Was anyone in your child's family born outside of the United States? By your child's family, I mean you, your child's father (or mother if talking to father) or your child's maternal or paternal grandparents. ¬øHubo alguien en la familia de su ni√±o(a) que naci√≥ fuera de los Estados Unidos? Por la familia de su ni√±o(a), me refiero a usted, al padre de su ni√±o(a) (o madre si habla con su padre)…
dmdtifp1_674	0.0242601	Average fractional anisotropy within parcellation of cortical gray matter associated with cortical ROI right-rostral middle frontal
rsfmri_cor_ngd_rst_scs_crcxlh	0.0173542	Average correlation between retrosplenial temporal network and ASEG ROI left-cerebellum-cortex
rsfmri_cor_ngd_sa_scs_hprh	0.0066815	Average correlation between salience network and ASEG ROI right-hippocampus
abcd_fhxssp01_famhx_ss_moth_prob_prf_p	0.00580605	mother been to a doctor or counselor due to emotional/mental problem
rsfmri_cor_ngd_smh_scs_aarh	-0.000595239	Average correlation between sensorimotor hand network and ASEG ROI right-accumbens-area
rsfmri_cor_ngd_df_scs_vtdcrh	-0.00240351	Average correlation between default network and ASEG ROI right-ventraldc
rsfmri_cor_ngd_vta_scs_hplh	-0.00390598	Average correlation between ventral attention network and ASEG ROI left-hippocampus
rsfmri_cor_ngd_vs_scs_hprh	-0.00672626	Average correlation between visual network and ASEG ROI right-hippocampus
rsfmri_cor_ngd_copa_scs_hprh	-0.00789964	Average correlation between cingulo-parietal network and ASEG ROI right-hippocampus
dibf01_kbi_p_c_best_friend_len_3_More than 3	-0.0379522	No information available, probable OHE variable
rsfmri_cor_ngd_df_scs_vtdclh	-0.04646	Average correlation between default network and ASEG ROI left-ventraldc
dibf01_kbi_p_grades_in_school_1_A's / Excell	-0.0569782	No information available, probable OHE variable
smri_t1ww02_cdk_paracnrh	-0.0574937	Average T1 intensity of white matter voxels 0.2 mm from the white matter surface for APARC ROI rh-paracentral
pdem02_demo_prnt_prtnr_bio	-0.0604045	Is your partner the child's biological parent? ¬øSu pareja es el padre o la madre biol√≥gico(a) del ni√±o o de la ni√±a?
rsfmri_cor_ngd_copa_scs_vtdclh	-0.0608165	Average correlation between cingulo-parietal network and ASEG ROI left-ventraldc
rsfmri_cor_ngd_smh_scs_aalh	-0.0764667	Average correlation between sensorimotor hand network and ASEG ROI left-accumbens-area
rsfmri_cor_ngd_cerc_scs_aglh	-0.0862518	Average correlation between cingulo-opercular network and ASEG ROI left-amygdala
rsfmri_cor_ngd_au_scs_aarh	-0.0954124	Average correlation between auditory network and ASEG ROI right-accumbens-area
rsfmri_cor_ngd_cerc_scs_aalh	-0.0981591	Average correlation between cingulo-opercular network and ASEG ROI left-accumbens-area
rsfmri_cor_ngd_vta_scs_plrh	-0.104476	Average correlation between ventral attention network and ASEG ROI right-pallidum
dibf01_kbi_p_how_well_c_school_1_Very well/ M	-0.112621	No information available, probable OHE variable
rsfmri_cor_ngd_vta_scs_vtdcrh	-0.122857	Average correlation between ventral attention network and ASEG ROI right-ventraldc
dibf01_kbi_p_conflict_1_Very well/ M	-0.154424	No information available, probable OHE variable
smri_vol_cdk_ptcatelh	-0.159677	Cortical volume in mm^3 of APARC ROI lh-posteriorcingulate
smri_vol_cdk_ehinalrh	-0.167719	Cortical volume in mm^3 of APARC ROI rh-entorhinal
rsfmri_cor_ngd_smm_scs_hprh	-0.169881	Average correlation between sensorimotor mouth network and ASEG ROI right-hippocampus
smri_t1w_scs_putamenrh	-0.180053	Average intensity of the normalized T1-weighted image within ASEG ROI Right-Putamen
rsfmri_cor_ngd_none_scs_hprh	-0.204987	Average correlation between "none" network and ASEG ROI right-hippocampus
rsfmri_cor_ngd_sa_scs_aarh	-0.24298	Average correlation between salience network and ASEG ROI right-accumbens-area
rsfmri_cor_ngd_df_scs_hplh	-0.328757	Average correlation between default network and ASEG ROI left-hippocampus
smri_t1ww02_cdk_trvtmlh	-0.360186	Average T1 intensity of white matter voxels 0.2 mm from the white matter surface for APARC ROI lh-transversetemporal
