## Supplementary Table 4 for "Identifying selective predictors of ADHD, Oppositional Defiant and Conduct Disorder onset in early adolescence with optimized deep learning"

### Sheet: Sheet1
Accuracy vs Variable Importance for externalizing disorders
			Accuracy	Avg Var Imp	Log Accuracy
ADHD	Multimodal	New onset	0.860465	0.120587	-0.0652667
		All cases	0.936842	0.0617033	-0.0283336
	Neural	New onset	0.790698	0.0403637	-0.10199
		All cases	0.636842	0.020086	-0.195968
ODD	Multimodal	New onset	0.967742	0.0693548	-0.0142404
		All cases	0.962121	0.0720501	-0.0167702
	Neural	New onset	0.741935	0.0411897	-0.129634
		All cases	0.560606	0.00256426	-0.251342
CD	Multimodal	New onset	0.9	0.0927922	-0.0457575
		All cases	0.9625	0.0773196	-0.0165993
	Neural	New onset	0.8	0.0894864	-0.09691
		All cases	0.775	0.0513033	-0.110698
			Correlation	0.726603
			R2	0.527952
